# The GenoPred Pipeline: A Comprehensive and Scalable Pipeline for Polygenic Scoring

**DOI:** 10.1101/2024.06.12.24308843

**Authors:** Oliver Pain, Ammar Al-Chalabi, Cathryn M. Lewis

## Abstract

**Motivation:** Polygenic scoring is a commonly used approach for estimating an individual’s likelihood of a given outcome. Polygenic scores are typically calculated using genetic effects derived from genome-wide association study (GWAS) summary statistics and individual-level genotype data for the target sample. Using a reference-standardised framework ensures the polygenic score can be reliably interpreted. Going from genotype to interpretable polygenic scores involves many steps and there are many methods available, limiting the accessibility of polygenic scores for research and clinical application. Additional challenges exist for studies in ancestrally diverse populations. We have implemented the leading polygenic scoring methodologies within an easy-to-use pipeline called GenoPred.

**Results:** Here we present the GenoPred pipeline, an easy-to-use, high-performance, reference-standardised and reproducible workflow for polygenic scoring. The pipeline requires just a few readily available inputs to get started, with configuration options available to cater for a range of use-cases. GenoPred implements a comprehensive set of analyses, including genotype and GWAS quality control, target sample ancestry inference, polygenic score file generation using a range of leading methods, and target sample scoring. GenoPred standardises the polygenic scoring process using reference genetic data, providing interpretable polygenic scores, and improving the transferability of results to external datasets. The pipeline is applicable to GWAS and target data from any population within the reference, facilitating studies of diverse ancestry. GenoPred is a Snakemake pipeline with associated Conda software environments, ensuring reproducibility. We apply the pipeline to UK Biobank data demonstrating the pipeline’s simplicity, efficiency, and performance. GenoPred is open-source software, that will continue to develop as polygenic scoring methodology develops.

**Conclusions:** The GenoPred pipeline provides a novel resource for polygenic scoring, integrating a range of complex processes within an easy-to-use framework. GenoPred widens access of the leading polygenic scoring methodology and their application to studies of diverse ancestry.
