## Supplementary Tables for "The GenoPred Pipeline: A Comprehensive and Scalable Pipeline for Polygenic Scoring"

### Sheet: ST1
Supplementary Table 1: Description of GWAS summary statistics used in application to UK Biobank
Label	Study ID	PMID	N	Ncase	Ncon	Prevelance
BMI	GCST002783	25673413	236781	236781	0	NA
IBD	GCST004131	28067908	59957	25042	34915	0.01
T2D	GCST004773	28566273	159208	26676	132532	0.08
Breast cancer	GCST004988	29059683	228951	122977	105974	0.125
Stroke	GCST005838	29531354	521612	67162	454450	0.125
Prostate cancer	GCST006085	29892016	140254	79148	61106	0.125
HDL	GCST007140	29507422	94674	94674	0	NA
HbA1c	GCST007954	28898252	88355	88355	0	NA
eGFR	GCST008059	31152163	567460	567460	0	NA
Urate levels	GCST008972	31578528	457690	457690	0	NA
T1D	GCST90013445	34127860	59527	22153	37374	0.005
Height	GCST90018959*	34594039	1177601	1177601	0	NA
Rheumatoid arthritis	GCST90132223	36333501	97173	22350	74823	0.01
Note. * = sumstats excluding UK Biobank were used. PMID = Pubmed ID. Study ID corresponds to GWAS catalogue study IDs.

### Sheet: ST2
Supplementary Table 2: configfile used in application to UK Biobank
outdir: /scratch/prj/ukbiobank/usr/ollie_pain/GenoPredPipe/output
config_file: /scratch/prj/ukbiobank/usr/ollie_pain/GenoPredPipe/usr/k1806347/configs/benchmark/config.yaml
gwas_list: /scratch/prj/ukbiobank/usr/ollie_pain/GenoPredPipe/usr/k1806347/configs/benchmark/gwas_list.txt
target_list: /scratch/prj/ukbiobank/usr/ollie_pain/GenoPredPipe/usr/k1806347/configs/basic/target_list.txt
pgs_methods: ['ptclump','dbslmm','prscs','sbayesr','lassosum','ldpred2','megaprs']
cores_prep_pgs: 10
cores_target_pgs: 50

### Sheet: ST3
Supplementary Table 3: gwas_list used in application to UK Biobank
name	path	population	n	sampling	prevalence	mean	sd	label
GCST002783	/scratch/prj/ukbiobank/usr/ollie_pain/GenoPredPipe/usr/k1806347/gwas_sumstats/GCST002783.tsv.gz	EUR	236781	NA	NA	0	1	BMI
GCST004131	/scratch/prj/ukbiobank/usr/ollie_pain/GenoPredPipe/usr/k1806347/gwas_sumstats/GCST004131.tsv.gz	EUR	59957	0.418	0.01	NA	NA	IBD
GCST004773	/scratch/prj/ukbiobank/usr/ollie_pain/GenoPredPipe/usr/k1806347/gwas_sumstats/GCST004773.tsv	EUR	159208	0.168	0.08	NA	NA	T2D
GCST004988	/scratch/prj/ukbiobank/usr/ollie_pain/GenoPredPipe/usr/k1806347/gwas_sumstats/GCST004988.tsv.gz	EUR	228951	0.537	0.125	NA	NA	Breast cancer
GCST005838	/scratch/prj/ukbiobank/usr/ollie_pain/GenoPredPipe/usr/k1806347/gwas_sumstats/GCST005838.tsv.gz	EUR	521612	0.129	0.125	NA	NA	Stroke
GCST006085	/scratch/prj/ukbiobank/usr/ollie_pain/GenoPredPipe/usr/k1806347/gwas_sumstats/GCST006085.tsv.gz	EUR	140254	0.564	0.125	NA	NA	Prostate cancer
GCST007140	/scratch/prj/ukbiobank/usr/ollie_pain/GenoPredPipe/usr/k1806347/gwas_sumstats/GCST007140.tsv.gz	EUR	94674	NA	NA	0	1	HDL
GCST007954	/scratch/prj/ukbiobank/usr/ollie_pain/GenoPredPipe/usr/k1806347/gwas_sumstats/GCST007954.tsv.gz	EUR	88355	NA	NA	0	1	HbA1c
GCST008059	/scratch/prj/ukbiobank/usr/ollie_pain/GenoPredPipe/usr/k1806347/gwas_sumstats/GCST008059.tsv.gz	EUR	567460	NA	NA	0	1	eGFR
GCST008972	/scratch/prj/ukbiobank/usr/ollie_pain/GenoPredPipe/usr/k1806347/gwas_sumstats/GCST008972.tsv.gz	EUR	457690	NA	NA	0	1	Urate levels
GCST90013445	/scratch/prj/ukbiobank/usr/ollie_pain/GenoPredPipe/usr/k1806347/gwas_sumstats/GCST90013445.tsv	EUR	59527	0.372	0.005	NA	NA	T1D
GCST90018959_exclukb	/scratch/prj/ukbiobank/usr/ollie_pain/GenoPredPipe/usr/k1806347/gwas_sumstats/GCST90018959_exclukb.tsv.gz	EUR	NA	NA	NA	0	1	Height
GCST90132223	/scratch/prj/ukbiobank/usr/ollie_pain/GenoPredPipe/usr/k1806347/gwas_sumstats/GCST90132223.tsv.gz	EUR	97173	0.23	0.01	NA	NA	Rheumatoid arthritis

### Sheet: ST4
Supplementary Table 4: target_list used in application to UK Biobank
name	path	type	indiv_report
ukb	/scratch/prj/ukbiobank/usr/ollie_pain/GenoPredPipe/ukb_symlinks/ukb_imp_maf1_info4	plink2	F

### Sheet: ST5
Supplementary Table 4: Ancestry Inference Results for UK Biobank
Population Code	Population Name	N
AFR	African	8314
AMR	Admixed American	672
CSA	Central and South Asian	9682
EAS	East Asian	2404
EUR	European	456808
MID	Middle Eastern	200
Unassigned	Unassigned	9329

### Sheet: ST6
Supplementary Table 5: Sample size for phenotypes in UK Biobank
Phenotype	Subset	N	N Cases	N Control
bc	geno	264180	18050	246130
bc	unrel	237393	16161	221232
ckd	geno	487205	24094	463111
ckd	unrel	412225	20055	392170
gout	geno	487205	11120	476085
gout	unrel	412225	9267	402958
ibd	geno	487205	7742	479463
ibd	unrel	412225	6465	405760
pc	geno	223068	15078	207990
pc	unrel	205411	13807	191604
ra	geno	487205	1262	485943
ra	unrel	412225	1024	411201
stroke	geno	487205	13151	474054
stroke	unrel	412225	11017	401208
t1d	geno	487205	4932	482273
t1d	unrel	412225	4178	408047
t2d	geno	487205	42807	444398
t2d	unrel	412225	36157	376068
height	geno	485786	NA	NA
height	unrel	411099	NA	NA
bmi	geno	485283	NA	NA
bmi	unrel	410723	NA	NA
egfr	geno	465111	NA	NA
egfr	unrel	395960	NA	NA
hba1c	geno	464213	NA	NA
hba1c	unrel	394928	NA	NA
urate	geno	464962	NA	NA
urate	unrel	395823	NA	NA
hdl	geno	427196	NA	NA
hdl	unrel	367804	NA	NA
Note. Subset indicates whether sample size corresponds to all individuals with genotype data ('geno') or those with genotype data that are unrelated ('unrel'). bc = breast cancer, bmi = body mass index, egfr = estimated glomerular filtration rate, ckd = chronic kidney disease, hba1c = hemoglobin A1c, hdl = high density lipoprotein, ibd = inflammatory bowel disease, pc = prostate cancer, t1d = typ…
